# A Korean pangenome reference of 14 healthy individuals supports structural variant analysis in disease genomes

**DOI:** 10.64898/2026.07.06.26357367

**Authors:** Dong-Hyun Shin, Jongbum Jeon, Soobok Joe, Yeonsu Jeon, Jin Ok Yang, Jihun Bhak, Sun Ah Baek, Gabin Byun, Sangsoo Park, Eun-Seok Shin, Yoonsung Kwon, Hyoungjin Choi, Jong-Hwan Kim, Keeok Haam, Jinseon Yoo, Kyu Jin Song, Jihyun Mok, Sungwon Jeon, Haeyoung Jeong, Jong Bhak

**Affiliations:** Korean Genomics Center (KOGIC), Ulsan National Institute of Science and Technology (UNIST), Ulsan 44919, Republic of Korea; Department of Biomedical Engineering, College of Information-Bio Convergence Engineering, Ulsan National Institute of Science and Technology (UNIST), Ulsan 44919, Republic of Korea; Korea Bioinformation Center (KOBIC), Korea Research Institute of Bioscience & Biotechnology (KRIBB), 125, Gwahak-ro, Yuseong-gu, Daejeon 34141, Republic of Korea; Department of Bioinformatics, KRIBB School of Bioscience, University of Science and Technology (UST), Daejeon 34141, Republic of Korea; Department of Cardiology, Ulsan University Hospital, University of Ulsan College of Medicine, Ulsan, 44033, Republic of Korea; AgingLab Inc, Ulsan 44919, Republic of Korea

**Author notes:** Correspondence to Haeyoung Jeong and Jong Bhak. These authors equally contributed to this work (Dong-Hyun Shin, Jongbum Jeon, Soobok Joe).

## Abstract

Here, we present the first graph-based Korean Pangenome Reference (K-PanRef), constructed from 14 healthy Korean individuals. K-PanRef comprises 13 high-quality diploid Korean genome assemblies (mean QV ∼62.0) and KOREF1-G-TTAGGA, the first complete Korean reference genome. Integration of these assemblies generated a ∼3.2-Gb pangenome graph containing ∼39.3 million nodes and ∼53.8 million edges, with the accumulation of common sequences (frequency ≥10%) reaching a plateau. Additionally, K-PanRef contains ∼4.3 million Korean-specific small variants and ∼76.0 thousand Korean-specific SVs absent from the Chinese and human pangenome references, improving the representation of Korean genetic diversity relative to these references. To evaluate its utility for short-read-based SV analysis, we genotyped 75 whole-genome sequencing (WGS) samples, including 15 patients with early-onset myocardial infarction (MI). Although constructed entirely from healthy genomes, K-PanRef supported the identification of putative disease-relevant SVs in this exploratory application. K-PanRef-based genotyping identified ∼95.6 thousand small variants and 820 SVs observed only in the early-onset MI samples. Among the early-onset MI-group SVs, 491 were absent from public databases, suggesting that they may represent previously unrecognized candidate variants related to early-onset MI. Of these, 164 SVs overlapped 134 genes, of which 89 had reported associations with 42 cardiovascular diseases or traits, including eight genes previously linked to MI. Together, these results establish K-PanRef as a valuable resource for representing Korean genetic diversity and enabling more comprehensive discovery of population-specific and novel putative disease-relevant variants from short-read sequencing data.
