## Supplemental Table S1 for "A Korean pangenome reference of 14 healthy individuals supports structural variant analysis in disease genomes"

### Sheet: Sheet1
Supplementary Table S1: Read statistics of 13 samples assembled for K-PanRef construction.
	KOREF2-G	K-PanRef-071	K-PanRef-077	K-PanRef-075	K-PanRef-073	K-PanRef-074	K-PanRef-076	K-PanRef-072	K-PanRef-076-P	K-PanRef-076-M	K-PanRef-078	K-PanRef-079	K-PanRef-080
ONT_Total_Reads	3385323	3490838	2076905	2924652	7141332	2809155	4157873	4872895	1772614	1753277	2958861	2944448	3440886
ONT_Total_Bases	111175990606	114473998078	91388836440	109825744325	150945064322	100997081400	150812548038	136528566911	68008683723	72113539317	114670307673	100864403711	122518482913
ONT_Total_N_Bases	0	0	0	0	0	0	0	0	0	0	0	0	0
ONT_Max_Read_Length	1573552	1650262	2624204	1866891	1645916	1620381	1696723	2103960	1536190	1582640	1550048	1637102	1648866
ONT_Mean_Read_Length	32840.6	32792.7	44002.4	37551.7	21136.8	35952.8	36271.6	28018	38366.3	41130.7	38754.9	34255.8	35606.7
ONT_Min_Read_Length	8	7	7	5	5	8	5	7	11	18	43	6	6
ONT_Read_Length_1_Percentile	726	791	789	793	871	899	783	786	885	857	672	821	875
ONT_Read_Length_99_Percentile	266974	258833	324437	287165	152493	247960	267890	226689	295222	299431	243928	225323	254759
ONT_Read_N50	93957	81137	110946	93623	44949	78715	85743	67644	99481	99419	82244	73991	82787
ONT_Read_L50	328877	374043	230830	318565	880516	354857	479700	518611	188749	201416	403951	385076	408216
ONT_Read_N90	17775	16600	24114	19569	10089	18527	19036	13830	19876	21848	21360	18199	18659
ONT_Read_L90	1341935	1566751	895755	1295663	3608915	1356005	1901996	2244064	762989	787009	1433236	1424236	1588165
ONT_Q30_Base_Ratio(%)	85.34	83.07	84.9	84.8	85.52	87.64	85.04	84.12	85.57	86.14	81.11	82.59	85.7
ONT_Mean_Read_QV	23.41	22.79	23.42	23.57	24.1	24.53	23.48	23.28	23.7	23.9	21.87	22.69	23.89
ONT_Mean_Base_Quality	41.74	40.76	41.55	41.53	41.7	42.79	41.37	41.22	41.88	42.09	39.91	40.59	41.91
ONT_QV	17.5	16.89	17.28	17.15	17.94	18.55	17.8	17.09	17.63	17.92	16.15	16.63	17.95
HiFi_Total_Reads	13118275	6629222	7025455	7057423	7695114	7283667	6805703	7320494	7446112	7176512	7942156	7480299	7227786
HiFi_Total_Bases	231447578221	123667939285	133628109758	127570736432	139716422666	120383261859	125155820011	132218008263	125016974741	121383275753	122212999897	125978464729	129870168678
HiFi_Total_N_Bases	0	0	0	0	0	0	0	0	0	0	0	0	0
HiFi_Max_Read_Length	62460	63370	68751	62560	64200	60796	62253	71569	56172	64355	63156	55752	69397
HiFi_Mean_Read_Length	17643.1	18655	19020.6	18076.1	18156.5	16527.8	18389.8	18061.3	16789.6	16914	15387.9	16841.4	17968.2
HiFi_Min_Read_Length	73	153	73	64	104	69	91	140	76	82	120	115	120
HiFi_Read_Length_1_Percentile	4393	4692	4325	4406	4087	4621	4096	4284	4655	4505	4804	4126	4461
HiFi_Read_Length_99_Percentile	34682	34458	37956	35462	36361	30357	36636	35319	30525	32117	28546	32575	35425
HiFi_Read_N50	19855	20566	21540	20313	20851	18078	20998	20187	18477	18920	16814	19211	19807
HiFi_Read_L50	4680092	2452999	2489995	2519345	2695465	2704485	2397321	2626022	2756078	2602784	2935268	2659113	2610451
HiFi_Read_N90	12085	13321	13092	12453	12381	11709	12596	12588	11880	11733	10658	11603	12581
HiFi_Read_L90	10410895	5333638	5532930	5601472	5996906	5912335	5326500	5823459	6013211	5717056	6466090	5862603	5796346
HiFi_Q30_Base_Ratio(%)	93.55	93.97	92.33	93.5	92.2	94.47	92.97	92.7	94.28	93.86	95.13	94	93.48
HiFi_Mean_Read_QV	30.26	30.33	29.15	30.25	29.19	31.11	29.71	29.45	30.63	30.42	31.46	30.43	29.83
HiFi_Mean_Base_Quality	38.36	38.47	38.05	38.35	38.02	38.59	38.22	38.14	38.55	38.44	38.76	38.48	38.35
HiFi_QV	24.85	25.12	24.15	24.85	24	25.52	24.48	24.32	25.34	25.04	26.01	25.15	24.83
Hi-C_total_reads		3990470074	1547409296	1303076770	1263714322	1311610350		2093440886	1227601436	1219831484
Hi-C_total_bases		602560981174	233658803696	196764592270	190820862622	198053162850		316109573786	185367816836	184194554084
Hi-C_q20_bases		585191218134	227082370840	192279798740	187156058308	194364929447		306777849914	180892175761	178031553625
Hi-C_q30_bases		554642729946	214705548110	182932131423	179204595627	185945386059		290619645614	171471051872	167327848307
Hi-C_q20_rate		0.97	0.97	0.98	0.98	0.98		0.97	0.98	0.97
Hi-C_q30_rate		0.92	0.92	0.93	0.94	0.94		0.92	0.93	0.91
Hi-C_read1_mean_length		151	151	151	151	151		151	151	151
Hi-C_read2_mean_length		151	151	151	151	151		151	151	151
Hi-C_gc_content		0.65	0.6	0.49	0.45	0.48		0.59	0.58	0.6
