## Supplemental Table S2 for "A Korean pangenome reference of 14 healthy individuals supports structural variant analysis in disease genomes"

### Sheet: Sheet1
Supplementary Table S2: Sample size and variant statistics of pangenome references.
Graph Name	Sample Size	Small Variant	SV
K-PanRef	14	13483184	151343
CPC	61	23916274	381117
HPRC	44	33923596	454748
