## Supplemental Table S3 for "A Korean pangenome reference of 14 healthy individuals supports structural variant analysis in disease genomes"

### Sheet: Sheet1
Supplementary Table S3: Per-individual variant statistics of samples incorporated in pangenome references.
Graph Name	Sample	SNV	InDel	SV
K-PanRef	KOREF1-G-TTAGGA	4064021	1040937	32382
K-PanRef	KOREF2-G	3875115	997821	28730
K-PanRef	K-PanRef-071	3867634	1011589	28928
K-PanRef	K-PanRef-072	3886056	1007041	29498
K-PanRef	K-PanRef-073	3806915	994288	27981
K-PanRef	K-PanRef-074	3885949	1004632	29323
K-PanRef	K-PanRef-075	3887096	997311	28461
K-PanRef	K-PanRef-076	3857203	1000478	28357
K-PanRef	K-PanRef-076-M	3971959	1038444	28388
K-PanRef	K-PanRef-076-P	3870498	1001707	28318
K-PanRef	K-PanRef-077	3832429	994680	28076
K-PanRef	K-PanRef-078	3876776	1030457	29499
K-PanRef	K-PanRef-079	3902414	1022734	29359
K-PanRef	K-PanRef-080	3873162	1017121	29116
CPC	HG00438	4081221	1110514	30116
CPC	HG00621	3818978	1054180	28975
CPC	HG00673	3776415	1044319	28581
CPC	HIFI032007D	3879541	1071957	29105
CPC	HIFI032018D	3787822	1044333	28854
CPC	HIFI032069D	3940166	1076514	29074
CPC	HIFI032097D	4001753	1094107	29489
CPC	HIFI032103D	3848867	1055869	29347
CPC	HIFI032161D	3973499	1093939	30333
CPC	HIFI032164D	3821818	1060056	29226
CPC	HIFI032167D	3816486	1067001	28142
CPC	HIFI032182D	3810797	1056534	29585
CPC	HIFI032289D	3832671	1091605	29128
CPC	HIFI032292D	3873572	1071669	28277
CPC	HIFI032302D	3878503	1080157	29405
CPC	HIFI032306D	3880893	1072127	28765
CPC	HIFI032335D	3798234	1062258	29112
CPC	HIFI032349D	3911072	1068697	29135
CPC	HIFI032373D	3833270	1058455	28587
CPC	HIFI032420D	3932003	1074238	29021
CPC	HIFI032422D	3824024	1067354	27722
CPC	HIFI032429D	3786006	1043922	28875
CPC	HIFI032440D	3832823	1051123	28475
CPC	HIFI032450D	3758803	1030117	28095
CPC	HIFI032453D	3846657	1053429	29349
CPC	HIFI032454D	3949634	1102322	29702
CPC	HIFI032462D	3982466	1079328	29200
CPC	HIFI032473D	3822285	1057160	29212
CPC	HIFI032487D	3839133	1043553	29052
CPC	HIFI032501D	3792621	1052160	28403
CPC	HIFI032510D	3950759	1091209	29612
CPC	HIFI032513D	3880834	1053722	28973
CPC	HIFI032529D	3900863	1079755	28733
CPC	HIFI032566D	3921255	1075966	30269
CPC	HIFI032567D	3915972	1086217	29199
CPC	HIFI032585D	3860554	1061822	29903
CPC	HIFI032586D	3955371	1079808	28946
CPC	HIFI032591D	3818628	1046137	28789
CPC	HIFI032604D	3961257	1084061	29246
CPC	HIFI032607D	3978580	1094990	30131
CPC	HIFI032662D	3801590	1068010	28444
CPC	HIFI032668D	3804937	1056090	28499
CPC	HIFI032682D	3840099	1050411	27965
CPC	HIFI032685D	3822564	1053855	28621
CPC	HIFI032692D	3991456	1095785	29501
CPC	HIFI032693D	3764533	1021393	28599
CPC	HIFI032698D	4020077	1077940	28718
CPC	HIFI032706D	3856408	1056646	29712
CPC	HIFI032711D	3806934	1053208	28273
CPC	HIFI032731D	3918078	1072569	29321
CPC	RY01	3932622	1057624	29014
CPC	RY02	3824880	1044436	28408
CPC	RY03	3860687	1036822	28807
CPC	RY04	3764188	1025228	28761
CPC	RY05	3783745	1030297	29380
CPC	RY06	3962706	1060500	29306
CPC	RY07	4005607	1094805	30652
CPC	RY08	3908280	1068200	29360
CPC	RY09	3840687	1044598	28888
CPC	RY10	3924476	1079557	29220
CPC	RY11	3819406	1049990	28346
HPRC	HG00438	4233934	1135975	31005
HPRC	HG00621	3974193	1084793	30140
HPRC	HG00673	3951145	1075893	29984
HPRC	HG00733	4033866	1092877	29471
HPRC	HG00735	4232310	1154429	31199
HPRC	HG00741	4112713	1138306	30339
HPRC	HG01071	4143233	1162680	30531
HPRC	HG01106	4025617	1092954	30469
HPRC	HG01109	4647731	1265692	33791
HPRC	HG01123	4137382	1119499	31103
HPRC	HG01175	4164860	1174104	30491
HPRC	HG01243	4757087	1276726	34681
HPRC	HG01258	3895114	1077953	29223
HPRC	HG01358	4000323	1085152	30521
HPRC	HG01361	4110868	1125140	30503
HPRC	HG01891	5277985	1420059	38666
HPRC	HG01928	3771343	1034811	28722
HPRC	HG01952	3918493	1052770	29239
HPRC	HG01978	3996338	1114440	30098
HPRC	HG02055	5046428	1383998	37017
HPRC	HG02080	4100166	1134344	30639
HPRC	HG02109	5256757	1426294	37571
HPRC	HG02145	5088681	1387230	37195
HPRC	HG02148	3859105	1062172	28397
HPRC	HG02257	5189901	1401678	38231
HPRC	HG02486	4960313	1343099	35936
HPRC	HG02559	5270584	1416090	38332
HPRC	HG02572	5067158	1406559	37365
HPRC	HG02622	5321179	1430155	39006
HPRC	HG02630	5310804	1426531	38825
HPRC	HG02717	5155782	1364140	38967
HPRC	HG02723	5296994	1415943	39096
HPRC	HG02818	5265343	1411831	38542
HPRC	HG02886	5226353	1408423	37908
HPRC	HG03098	5204190	1411370	37771
HPRC	HG03453	5362976	1437581	38763
HPRC	HG03486	5364041	1439377	39002
HPRC	HG03492	4060934	1119129	30562
HPRC	HG03516	5330870	1455269	38615
HPRC	HG03540	5267550	1414680	38837
HPRC	HG03579	5180406	1376515	37357
HPRC	NA18906	5376356	1438652	39285
HPRC	NA20129	5891543	1401523	36454
HPRC	NA21309	5003030	1350082	35297
