## Supplemental Table S4 for "A Korean pangenome reference of 14 healthy individuals supports structural variant analysis in disease genomes"

### Sheet: Sheet1
Supplementary Table S4: Age and sex distribution of 75 short-read sequencing data cohort
Group	Sex	Age Group	Number of Samples
MI	M	20s	0
		30s	12
		40s	0
		50s	1
		>=60	0
	F	20s	0
		30s	0
		40s	2
		50s	0
		>=60	0
Control	M	20s	2
		30s	4
		40s	8
		50s	12
		>=60	14
	F	20s	5
		30s	9
		40s	2
		50s	0
		>=60	4
