## Supplemental Table S5 for "A Korean pangenome reference of 14 healthy individuals supports structural variant analysis in disease genomes"

### Sheet: Sheet1
Supplementary Table S5: Sample size and variant statistics of 75 short-read sequencing data cohort
Group	Sample Size	Small Variant	SV
Total	75	11368881	94838
MI	15	9960401	73299
Control	60	11273278	93498
