## Supplemental Table S6 for "A Korean pangenome reference of 14 healthy individuals supports structural variant analysis in disease genomes"

### Sheet: Sheet1
Supplementary Table S6: Per-individual variant statistics of samples in 75 short-read sequencing data cohort.
Group	Sample	SNV	InDel	SV
MI	K-PanGenie-001	3762596	1023889	26600
MI	K-PanGenie-002	3763968	1028119	25796
MI	K-PanGenie-003	3806667	1041462	26329
MI	K-PanGenie-004	3795553	1034770	27075
MI	K-PanGenie-005	3793712	1029367	25910
MI	K-PanGenie-006	3781809	1032233	26666
MI	K-PanGenie-007	3783658	1036792	25805
MI	K-PanGenie-008	3806426	1041724	26315
MI	K-PanGenie-009	3769865	1033224	25966
MI	K-PanGenie-010	3761547	1024007	26430
MI	K-PanGenie-011	3780682	1040202	25893
MI	K-PanGenie-012	3765963	1034895	26464
MI	K-PanGenie-013	3750081	1025953	26788
MI	K-PanGenie-014	3767656	1026185	26944
MI	K-PanGenie-015	3771339	1027777	26554
Control	K-PanGenie-016	3768189	1023648	26306
Control	K-PanGenie-017	3753794	1025274	26127
Control	K-PanGenie-018	3764440	1029607	26183
Control	K-PanGenie-019	3798672	1034218	26534
Control	K-PanGenie-020	3786886	1032341	26261
Control	K-PanGenie-021	3779805	1021541	25956
Control	K-PanGenie-022	3752341	1020899	26728
Control	K-PanGenie-023	3798438	1024797	26811
Control	K-PanGenie-024	3805471	1023849	26327
Control	K-PanGenie-025	3807447	1025772	26925
Control	K-PanGenie-026	3832997	1029787	27328
Control	K-PanGenie-027	3795798	1027971	27127
Control	K-PanGenie-028	3789592	1019481	26804
Control	K-PanGenie-029	3787742	1017273	26699
Control	K-PanGenie-030	3761295	1011966	26711
Control	K-PanGenie-031	3768855	1014626	26630
Control	K-PanGenie-032	3802452	1018089	26840
Control	K-PanGenie-033	3782949	1015078	26161
Control	K-PanGenie-034	3808561	1017385	26211
Control	K-PanGenie-035	3761911	1014751	26453
Control	K-PanGenie-036	3803211	1032233	26431
Control	K-PanGenie-037	3788250	1027595	26033
Control	K-PanGenie-038	3780532	1030187	25643
Control	K-PanGenie-039	3773180	1026413	25594
Control	K-PanGenie-040	3810093	1027174	26047
Control	K-PanGenie-041	3785734	1025563	26177
Control	K-PanGenie-042	3746745	1025166	26537
Control	K-PanGenie-043	3780888	1024100	27066
Control	K-PanGenie-044	3791286	1029043	26485
Control	K-PanGenie-045	3866682	1046506	27233
Control	K-PanGenie-046	3808964	1029854	27188
Control	K-PanGenie-047	3818881	1030380	26701
Control	K-PanGenie-048	3936126	1050633	27013
Control	K-PanGenie-049	3840802	1040127	27303
Control	K-PanGenie-050	3894751	1046745	27072
Control	K-PanGenie-051	3808574	1028324	27007
Control	K-PanGenie-052	3895416	1041456	26857
Control	K-PanGenie-053	3814982	1025826	26977
Control	K-PanGenie-054	3824290	1038090	26548
Control	K-PanGenie-055	3849101	1045718	27932
Control	K-PanGenie-056	3804936	1034925	26449
Control	K-PanGenie-057	3846892	1027759	26652
Control	K-PanGenie-058	3779552	1012696	26741
Control	K-PanGenie-059	3808577	1015854	26575
Control	K-PanGenie-060	3773663	1015235	26887
Control	K-PanGenie-061	3836211	1041951	26651
Control	K-PanGenie-062	3777374	1013262	26633
Control	K-PanGenie-063	3789198	1038530	26393
Control	K-PanGenie-064	3824630	1039464	27531
Control	K-PanGenie-065	3839151	1026837	27213
Control	K-PanGenie-066	3797463	1036146	26708
Control	K-PanGenie-067	3811569	1020801	26431
Control	K-PanGenie-068	3810044	1036324	26790
Control	K-PanGenie-069	3847862	1027858	26742
Control	K-PanGenie-070	3760402	1009561	25873
Control	K-PanGenie-071	3800328	1041942	27119
Control	K-PanGenie-072	3813772	1028892	27347
Control	K-PanGenie-073	3757142	1029503	26331
Control	K-PanGenie-074	3841836	1027576	27199
Control	K-PanGenie-075	3809851	1030655	26694
