## Supplemental Table S7 for "A Korean pangenome reference of 14 healthy individuals supports structural variant analysis in disease genomes"

### Sheet: Sheet1
Supplementary Table S7: Annotation results of putative early-onset MI-relevant novel SVs
AnnotSV_ID	SV_chrom	SV_start	SV_end	SV_length	SV_type	Gene_name	Disease/Trait
1_105997703_105997752_DEL_1	1	105997703	105997752	-50	DEL	LINC01677
1_92512503_92512503_INS_1	1	92512503	92512503	50	INS	EVI5	Low density lipoprotein cholesterol measurement; Total cholesterol measurement
1_144429647_144429647_INS_1	1	144429647	144429647	3183	INS	NBPF20
1_162071203_162071203_INS_1	1	162071203	162071203	243	INS	DDR2	Ataxia telangiectasia; QT interval
1_196972956_196972956_INS_1	1	196972956	196972956	99	INS	DENND1B
1_239598546_239598546_INS_1	1	239598546	239598546	225	INS	FMN2
1_246246538_246246538_INS_1	1	246246538	246246538	469	INS	KIF28P
1_246247049_246247049_INS_1	1	246247049	246247049	59	INS	KIF28P
1_246245763_246245877_DEL_1	1	246245763	246245877	-115	DEL	KIF28P
1_246562170_246562170_INS_1	1	246562170	246562170	930	INS	ZNF124	Ischemic stroke
1_22484310_22484310_INS_1	1	22484310	22484310	150	INS	C1QB	Ataxia telangiectasia; Dilated cardiomyopathy; Giant cell arteritis; Hypertrophic cardiomyopathy; Intracranial aneurysm
1_6269118_6269181_DEL_1	1	6269118	6269181	-64	DEL
1_4097576_4097576_INS_1	1	4097576	4097576	52	INS	LINC01646
1_195372832_195373680_DEL_1	1	195372832	195373680	-849	DEL
1_174594396_174594502_DEL_1	1	174594396	174594502	-107	DEL
1_127680538_127680538_INS_1	1	127680538	127680538	140	INS
1_146580757_146580757_INS_1	1	146580757	146580757	56	INS
1_112786397_112786397_INS_1	1	112786397	112786397	176	INS
10_134272577_134272577_INS_1	10	134272577	134272577	172	INS	TUBGCP2
10_133724378_133724378_INS_1	10	133724378	133724378	99	INS	INPP5A	Atherosclerosis; Hypertension; Intracranial aneurysm; Kawasaki disease; Myocardial infarction; Pulse pressure measurement; Systolic blood pressure; Triglyceride measurement
10_127835001_127835001_INS_1	10	127835001	127835001	68	INS	DOCK1	Ischemic stroke; Kawasaki disease; Pericarditis; Stroke; Systolic blood pressure
10_119092051_119092051_INS_1	10	119092051	119092051	132	INS	CASC2	Ataxia telangiectasia
10_3434819_3434893_DEL_1	10	3434819	3434893	-75	DEL
10_3414223_3414223_INS_1	10	3414223	3414223	72	INS
10_42124914_42124914_INS_1	10	42124914	42124914	70	INS
10_42126071_42126071_INS_1	10	42126071	42126071	139	INS
10_42126179_42126179_INS_1	10	42126179	42126179	85	INS
10_128746778_128746778_INS_1	10	128746778	128746778	92	INS
10_131714018_131714018_INS_1	10	131714018	131714018	52	INS
10_133388778_133388778_INS_1	10	133388778	133388778	101	INS
10_134272808_134272808_INS_1	10	134272808	134272808	67	INS	TUBGCP2
10_134272904_134272904_INS_1	10	134272904	134272904	105	INS	TUBGCP2
10_957118_957118_INS_1	10	957118	957118	103	INS
10_127447754_127447837_DEL_1	10	127447754	127447837	-84	DEL	C10orf90
10_316790_316846_DEL_1	10	316790	316846	-57	DEL	DIP2C	Atherosclerosis; Kawasaki disease
10_1459185_1459252_DEL_1	10	1459185	1459252	-68	DEL	ADARB2	Ataxia telangiectasia
10_127831584_127831682_DEL_1	10	127831584	127831682	-99	DEL	DOCK1	Ischemic stroke; Kawasaki disease; Pericarditis; Stroke; Systolic blood pressure
10_127834598_127834758_DEL_1	10	127834598	127834758	-161	DEL	DOCK1	Ischemic stroke; Kawasaki disease; Pericarditis; Stroke; Systolic blood pressure
11_1168249_1168249_INS_1	11	1168249	1168249	753	INS	MUC2	Total cholesterol measurement
11_35387006_35387006_INS_1	11	35387006	35387006	261	INS
11_22538039_22538039_INS_1	11	22538039	22538039	84	INS
11_787361_787361_INS_1	11	787361	787361	54	INS
11_36427407_36427407_INS_1	11	36427407	36427407	317	INS	COMMD9
11_71700110_71700110_INS_1	11	71700110	71700110	94	INS	ENPP7P8
11_82050336_82050336_INS_1	11	82050336	82050336	113	INS	MIR4300HG
11_108594040_108594040_INS_1	11	108594040	108594040	336	INS	EXPH5
11_36427198_36427198_INS_1	11	36427198	36427198	180	INS	COMMD9
11_22203808_22203808_INS_1	11	22203808	22203808	60	INS	ANO5	Aortic dissection; Intracranial aneurysm; Myocardial infarction
11_126094516_126094516_INS_1	11	126094516	126094516	176	INS
12_131692032_131692032_INS_1	12	131692032	131692032	55	INS	LINC02414
12_5149716_5149716_INS_1	12	5149716	5149716	130	INS
12_448994_448994_INS_1	12	448994	448994	142	INS
12_22230830_22230830_INS_1	12	22230830	22230830	224	INS	ST8SIA1	Left ventricle heart failure; Triglyceride measurement
12_118745007_118745146_DEL_1	12	118745007	118745146	-140	DEL
12_2408423_2408423_INS_1	12	2408423	2408423	206	INS	CACNA1C	Hypertension; Ischemic stroke; Kawasaki disease; Systolic blood pressure
12_9387817_9388036_DEL_1	12	9387817	9388036	-220	DEL
12_9388095_9388186_DEL_1	12	9388095	9388186	-92	DEL
12_20264500_20264578_DEL_1	12	20264500	20264578	-79	DEL	PDE3A	Coronary artery disease; Diastolic blood pressure; High density lipoprotein cholesterol measurement; Hypertension; Ischemic stroke; Pulse pressure measurement; Stroke; Systolic blood pressure; Triglyceride measurement
12_83215575_83215670_DEL_1	12	83215575	83215670	-96	DEL
12_124072_124072_INS_1	12	124072	124072	112	INS	IQSEC3	Ataxia telangiectasia; Left ventricle heart failure
12_131694393_131694393_INS_1	12	131694393	131694393	351	INS	LINC02414
13_111280414_111280414_INS_1	13	111280414	111280414	107	INS
13_11773731_11773731_INS_1	13	11773731	11773731	3715	INS
13_11873281_11873281_INS_1	13	11873281	11873281	50	INS
13_111395004_111395004_INS_1	13	111395004	111395004	102	INS
13_86549795_86549795_INS_1	13	86549795	86549795	91	INS
13_108218694_108218748_DEL_1	13	108218694	108218748	-55	DEL	MYO16	Hypertension; Stroke
13_13806577_13806648_DEL_1	13	13806577	13806648	-72	DEL
13_20399490_20399490_INS_1	13	20399490	20399490	70	INS
13_113306435_113306644_DEL_1	13	113306435	113306644	-210	DEL	RASA3	Atherosclerosis; Kawasaki disease; Systolic blood pressure; Total cholesterol measurement; Triglyceride measurement; Very low density lipoprotein cholesterol measurement
13_107686244_107686244_INS_1	13	107686244	107686244	226	INS
13_94331360_94331491_DEL_1	13	94331360	94331491	-132	DEL	ABCC4	Low density lipoprotein cholesterol measurement
13_112600527_112601234_DEL_1	13	112600527	112601234	-708	DEL	GRTP1
14_10127973_10129336_DEL_1	14	10127973	10129336	-1364	DEL
14_10122658_10126741_DEL_1	14	10122658	10126741	-4084	DEL
14_7347250_7347299_DEL_1	14	7347250	7347299	-50	DEL
14_100130062_100130062_INS_1	14	100130062	100130062	50	INS
14_7351129_7351129_INS_1	14	7351129	7351129	606	INS
14_7446691_7446691_INS_1	14	7446691	7446691	3585	INS
14_9168927_9168927_INS_1	14	9168927	9168927	148	INS
14_7572801_7572801_INS_1	14	7572801	7572801		INS
14_80664519_80664519_INS_1	14	80664519	80664519	54	INS
14_81813133_81813133_INS_1	14	81813133	81813133	62	INS
14_98616383_98616383_INS_1	14	98616383	98616383	107	INS
14_6981034_6981034_INS_1	14	6981034	6981034	1406	INS	LINC01667
14_101027626_101028683_DEL_1	14	101027626	101028683	-1058	DEL
14_13326862_13326862_INS_1	14	13326862	13326862	532	INS
14_60185091_60185091_INS_1	14	60185091	60185091	118	INS
15_13997628_13997628_INS_1	15	13997628	13997628	1371	INS
15_14270174_14270174_INS_1	15	14270174	14270174	1090	INS
15_14270136_14270136_INS_1	15	14270136	14270136	357	INS
15_14411122_14411122_INS_1	15	14411122	14411122	1561	INS
15_44822381_44822381_INS_1	15	44822381	44822381	82	INS
15_72989971_72989971_INS_1	15	72989971	72989971	659	INS
15_23740201_23740201_INS_1	15	23740201	23740201	108	INS	LINC02346
15_89512187_89512270_DEL_1	15	89512187	89512270	-84	DEL
15_75638840_75638840_INS_1	15	75638840	75638840	56	INS	LINGO1
15_73164408_73164408_INS_1	15	73164408	73164408		INS	GOLGA6D
15_27741274_27741274_INS_1	15	27741274	27741274	106	INS	TJP1	Dilated cardiomyopathy
15_27741244_27741244_INS_1	15	27741244	27741244	81	INS	TJP1	Dilated cardiomyopathy
15_15341816_15348677_DEL_1	15	15341816	15348677	-6862	DEL
15_99524146_99526067_DEL_1	15	99524146	99526067	-1922	DEL	DNM1P47
16_56812047_56812047_INS_1	16	56812047	56812047	240	INS
16_56811909_56811909_INS_1	16	56811909	56811909	120	INS
16_38581350_38581350_INS_1	16	38581350	38581350	72	INS
16_32692416_32692416_INS_1	16	32692416	32692416	1813	INS
16_16501397_16501397_INS_1	16	16501397	16501397	186	INS
16_32675771_32675986_DEL_1	16	32675771	32675986	-216	DEL
16_17077750_17077839_DEL_1	16	17077750	17077839	-90	DEL
16_90016099_90016099_INS_1	16	90016099	90016099	338	INS	OSGIN1	Ataxia telangiectasia; Low density lipoprotein cholesterol measurement; Total cholesterol measurement
16_56812092_56812092_INS_1	16	56812092	56812092	157	INS
16_22381299_22381299_INS_1	16	22381299	22381299	126	INS	NPIPB4	Ischemic stroke
16_28665062_28665062_INS_1	16	28665062	28665062	3179	INS	EIF3CL	High density lipoprotein cholesterol measurement; QT interval; Total cholesterol measurement
16_73135435_73135435_INS_1	16	73135435	73135435	200	INS	LRRC36	High density lipoprotein cholesterol measurement; Total cholesterol measurement; Triglyceride measurement
16_75772444_75772444_INS_1	16	75772444	75772444	6888	INS	CLEC18A	Ataxia telangiectasia; Hypertension; Ischemic stroke; Pulse pressure measurement; Systolic blood pressure; Triglyceride measurement
16_90016099_90016099_INS_1	16	90016099	90016099	338	INS	MLYCD	Kawasaki disease; Low density lipoprotein cholesterol measurement; Myocardial infarction; Total cholesterol measurement
16_9882927_9882988_DEL_1	16	9882927	9882988	-62	DEL	GRIN2A	Aortic dissection; Intracranial aneurysm
16_92175917_92175917_INS_1	16	92175917	92175917	75	INS
17_160290_160356_DEL_1	17	160290	160356	-67	DEL
17_19152077_19152166_DEL_1	17	19152077	19152166	-90	DEL
17_22247132_22247132_INS_1	17	22247132	22247132	1139	INS
17_225567_225567_INS_1	17	225567	225567	302	INS
17_5133586_5133586_INS_1	17	5133586	5133586	206	INS	ZNF594-DT
17_5134090_5134090_INS_1	17	5134090	5134090	124	INS	ZNF594-DT
17_213917_213917_INS_1	17	213917	213917	276	INS
17_34215690_34215690_INS_1	17	34215690	34215690	72	INS	ASIC2	Ataxia telangiectasia
17_59710821_59710821_INS_1	17	59710821	59710821	134	INS	PPM1E	Hypertension; Systolic blood pressure; Tetralogy of fallot
17_81566905_81566905_INS_1	17	81566905	81566905	189	INS	RPTOR	Atherosclerosis; Kawasaki disease; Pulse pressure measurement; Systolic blood pressure
17_84272924_84272924_INS_1	17	84272924	84272924	111	INS
17_84157760_84157760_INS_1	17	84157760	84157760	52	INS
17_22249709_22249709_INS_1	17	22249709	22249709	676	INS
17_22249634_22249634_INS_1	17	22249634	22249634	165	INS
17_22249557_22249557_INS_1	17	22249557	22249557	165	INS
17_22249356_22249356_INS_1	17	22249356	22249356	125	INS
17_22249154_22249154_INS_1	17	22249154	22249154	119	INS
17_18787095_18787095_INS_1	17	18787095	18787095	2218	INS	PRPSAP2	Ruptured aneurysm
17_370480_370480_INS_1	17	370480	370480	595	INS
17_22249013_22249013_INS_1	17	22249013	22249013	240	INS
17_370483_370483_INS_1	17	370483	370483	138	INS
17_370786_370786_INS_1	17	370786	370786	65	INS
17_22245626_22245626_INS_1	17	22245626	22245626	110	INS
17_22245693_22245693_INS_1	17	22245693	22245693	60	INS
17_22245506_22245506_INS_1	17	22245506	22245506	60	INS
17_22245956_22245956_INS_1	17	22245956	22245956	60	INS
17_22245787_22245787_INS_1	17	22245787	22245787	100	INS
17_22245831_22245831_INS_1	17	22245831	22245831	80	INS
17_22245876_22245876_INS_1	17	22245876	22245876	125	INS
17_22245917_22245917_INS_1	17	22245917	22245917	102	INS
18_15688877_15688877_INS_1	18	15688877	15688877	8505	INS
18_49065468_49065549_DEL_1	18	49065468	49065549	-82	DEL
18_78798714_78798714_INS_1	18	78798714	78798714	142	INS
18_78737289_78737289_INS_1	18	78737289	78737289	54	INS
18_68688861_68688861_INS_1	18	68688861	68688861	50	INS
18_15690307_15690307_INS_1	18	15690307	15690307	1701	INS
18_751275_751275_INS_1	18	751275	751275	51	INS
18_76814100_76814100_INS_1	18	76814100	76814100	327	INS	LINC00683	Dilated cardiomyopathy
18_80195630_80195630_INS_1	18	80195630	80195630	156	INS	SLC66A2	Ischemic stroke; Total cholesterol measurement
18_49065558_49065558_INS_1	18	49065558	49065558	488	INS
19_25449352_25449352_INS_1	19	25449352	25449352		INS
19_29757458_29757458_INS_1	19	29757458	29757458	3264	INS
19_25452139_25452139_INS_1	19	25452139	25452139	4260	INS
19_37920183_37920183_INS_1	19	37920183	37920183	50	INS
19_25351283_25351622_DEL_1	19	25351283	25351622	-340	DEL
19_58633348_58633348_INS_1	19	58633348	58633348	113	INS
19_25865060_25865737_DEL_1	19	25865060	25865737	-678	DEL
19_25433566_25433566_INS_1	19	25433566	25433566	2387	INS
19_45932471_45932471_INS_1	19	45932471	45932471	1540	INS
19_25364904_25364904_INS_1	19	25364904	25364904	4772	INS
19_58812690_58812753_DEL_1	19	58812690	58812753	-64	DEL	NLRP9	High density lipoprotein cholesterol measurement; Triglyceride measurement
19_25356558_25356558_INS_1	19	25356558	25356558	4601	INS
19_25353869_25353869_INS_1	19	25353869	25353869	2727	INS
19_25352867_25352867_INS_1	19	25352867	25352867	171	INS
19_25351064_25351064_INS_1	19	25351064	25351064	2557	INS
19_25223273_25223273_INS_1	19	25223273	25223273	2812	INS
19_21049263_21049263_INS_1	19	21049263	21049263	760	INS
19_348953_348953_INS_1	19	348953	348953	295	INS
19_24453514_24458297_DEL_1	19	24453514	24458297	-4784	DEL
19_32119546_32119595_DEL_1	19	32119546	32119595	-50	DEL
19_25313383_25316617_DEL_1	19	25313383	25316617	-3235	DEL
19_59274978_59275027_DEL_1	19	59274978	59275027	-50	DEL	GALP
19_25150515_25154943_DEL_1	19	25150515	25154943	-4429	DEL
19_58811094_58811094_INS_1	19	58811094	58811094	55	INS	NLRP9	High density lipoprotein cholesterol measurement; Triglyceride measurement
19_37650511_37650511_INS_1	19	37650511	37650511	88	INS	HPN-AS1	Total cholesterol measurement; Triglyceride measurement
19_5774445_5774445_INS_1	19	5774445	5774445	70	INS	DUS3L	Ischemic stroke
19_25174809_25177022_DEL_1	19	25174809	25177022	-2214	DEL
19_25093286_25095498_DEL_1	19	25093286	25095498	-2213	DEL
2_240650827_240650827_INS_1	2	240650827	240650827	226	INS
2_226469424_226469521_DEL_1	2	226469424	226469521	-98	DEL
2_215319723_215319772_DEL_1	2	215319723	215319772	-50	DEL	SNHG31
2_242436619_242436619_INS_1	2	242436619	242436619	562	INS	LINC01237
2_229667193_229667193_INS_1	2	229667193	229667193	51	INS	PID1	Aortic valve stenosis; Coronary artery disease; High density lipoprotein cholesterol measurement; Kawasaki disease; Triglyceride measurement
2_198053556_198053556_INS_1	2	198053556	198053556	2565	INS	RFTN2	Kawasaki disease
2_145395367_145395367_INS_1	2	145395367	145395367	50	INS	TEX41	Atrial fibrillation; Coronary artery disease; Dilated cardiomyopathy; Hypertrophic cardiomyopathy; Systolic blood pressure
2_60473648_60473648_INS_1	2	60473648	60473648	90	INS	BCL11A	Kawasaki disease; Pulse pressure measurement
2_55294580_55294580_INS_1	2	55294580	55294580	52	INS	CCDC88A	Systolic blood pressure
2_42554303_42554303_INS_1	2	42554303	42554303	58	INS	MTA3	Behcet syndrome; Systolic blood pressure
2_18326321_18326321_INS_1	2	18326321	18326321	54	INS	KCNS3
2_241138410_241138410_INS_1	2	241138410	241138410	585	INS
2_240651675_240651675_INS_1	2	240651675	240651675	56	INS
2_96430738_96436352_DEL_1	2	96430738	96436352	-5615	DEL	ANKRD36C	Diastolic blood pressure; Pulse pressure measurement
2_307794_307794_INS_1	2	307794	307794	105	INS
2_2655990_2655990_INS_1	2	2655990	2655990	108	INS
2_125689459_125689563_DEL_1	2	125689459	125689563	-105	DEL
2_7618282_7618282_INS_1	2	7618282	7618282	130	INS
2_10984318_10984318_INS_1	2	10984318	10984318	462	INS
2_51545697_51545697_INS_1	2	51545697	51545697	50	INS
2_76079628_76079628_INS_1	2	76079628	76079628	90	INS
2_80932595_80932595_INS_1	2	80932595	80932595	366	INS
2_89371266_89371266_INS_1	2	89371266	89371266	919	INS
2_91665706_91665706_INS_1	2	91665706	91665706	1763	INS
2_126537623_126537623_INS_1	2	126537623	126537623	328	INS
2_130886862_130886862_INS_1	2	130886862	130886862	638	INS
2_132831538_132831538_INS_1	2	132831538	132831538	63	INS
2_224109223_224109223_INS_1	2	224109223	224109223	87	INS
2_232331639_232331639_INS_1	2	232331639	232331639	89	INS
2_240651296_240651296_INS_1	2	240651296	240651296	56	INS
2_7511981_7512050_DEL_1	2	7511981	7512050	-70	DEL
2_7512161_7512161_INS_1	2	7512161	7512161	70	INS
2_7512653_7512800_DEL_1	2	7512653	7512800	-148	DEL
2_79114649_79116649_DEL_1	2	79114649	79116649	-2001	DEL
20_32868376_32868376_INS_1	20	32868376	32868376	804	INS
20_30782440_30783775_DEL_1	20	30782440	30783775	-1336	DEL
20_64786812_64787084_DEL_1	20	64786812	64787084	-273	DEL
20_65994062_65994158_DEL_1	20	65994062	65994158	-97	DEL	MYT1	Total cholesterol measurement
20_8704655_8704655_INS_1	20	8704655	8704655	80	INS	PLCB1	Hypertension; Systolic blood pressure
20_13978170_13978170_INS_1	20	13978170	13978170	153	INS	SEL1L2	Intracranial aneurysm
20_63503116_63503116_INS_1	20	63503116	63503116	95	INS	CDH4	Ataxia telangiectasia; Myocardial ischemia; Myocardial zonula adherens protein measurement; Stroke
20_65832530_65832530_INS_1	20	65832530	65832530	292	INS	PRPF6	Diastolic blood pressure; Hypertension; Systolic blood pressure; Total cholesterol measurement; Triglyceride measurement
20_65953390_65953390_INS_1	20	65953390	65953390	670	INS	MYT1	Total cholesterol measurement
20_5912210_5912210_INS_1	20	5912210	5912210	211	INS
20_19715085_19715318_DEL_1	20	19715085	19715318	-234	DEL	SLC24A3	Abdominal aortic aneurysm; Diastolic blood pressure; Pulse pressure measurement
20_63117749_63117885_DEL_1	20	63117749	63117885	-137	DEL	CDH4	Ataxia telangiectasia; Myocardial ischemia; Myocardial zonula adherens protein measurement; Stroke
20_65991141_65991216_DEL_1	20	65991141	65991216	-76	DEL	MYT1	Total cholesterol measurement
20_24900011_24900011_INS_1	20	24900011	24900011	195	INS
20_864981_865288_DEL_1	20	864981	865288	-308	DEL
20_866224_866296_DEL_1	20	866224	866296	-73	DEL
20_36818289_36818384_DEL_1	20	36818289	36818384	-96	DEL
21_40673736_40673736_INS_1	21	40673736	40673736	60	INS	ABCG1	Atherosclerosis; High density lipoprotein cholesterol measurement; Intracranial aneurysm; Myocardial infarction; Myocardial ischemia
21_44168009_44168088_DEL_1	21	44168009	44168088	-80	DEL	PCBP3	Pulse pressure measurement; Triglyceride measurement
21_43688582_43688637_DEL_1	21	43688582	43688637	-56	DEL
21_33731424_33731424_INS_1	21	33731424	33731424	55	INS	RUNX1	Aortic dissection; Ataxia telangiectasia; Cerebral cavernous malformation; Kawasaki disease; QT interval
21_44409961_44409961_INS_1	21	44409961	44409961	56	INS
21_43975154_43975154_INS_1	21	43975154	43975154	140	INS
21_40226415_40226415_INS_1	21	40226415	40226415	90	INS	PRDM15
21_40226376_40226376_INS_1	21	40226376	40226376	180	INS	PRDM15
21_43688582_43688582_INS_1	21	43688582	43688582	89	INS
21_44676574_44676574_INS_1	21	44676574	44676574	74	INS	YBEY
21_42096763_42096763_INS_1	21	42096763	42096763	54	INS	PDXK	Diastolic blood pressure; Hypertension; Systolic blood pressure
21_40959758_40959758_INS_1	21	40959758	40959758	153	INS	SLC37A1
21_41167093_41167093_INS_1	21	41167093	41167093	97	INS	LINC01668
21_43688421_43688421_INS_1	21	43688421	43688421	112	INS
21_43688516_43688516_INS_1	21	43688516	43688516	59	INS
21_11674977_11674977_INS_1	21	11674977	11674977	53	INS
22_46375222_46375222_INS_1	22	46375222	46375222	60	INS
22_36586889_36586889_INS_1	22	36586889	36586889	418	INS
22_10950461_10950461_INS_1	22	10950461	10950461	65	INS
22_10730394_10730394_INS_1	22	10730394	10730394	65	INS
22_10909173_10909173_INS_1	22	10909173	10909173	60	INS
22_10731984_10731984_INS_1	22	10731984	10731984	344	INS
22_10731503_10731503_INS_1	22	10731503	10731503	1428	INS
22_10730602_10730602_INS_1	22	10730602	10730602	180	INS
22_10730503_10730503_INS_1	22	10730503	10730503	350	INS
22_10730169_10730169_INS_1	22	10730169	10730169	50	INS
22_10729721_10729721_INS_1	22	10729721	10729721	95	INS
22_10729817_10729817_INS_1	22	10729817	10729817	61	INS
22_11216668_11224117_DEL_1	22	11216668	11224117	-7450	DEL
22_33278758_33278817_DEL_1	22	33278758	33278817	-60	DEL	TIMP3	Aortic dissection; Dilated cardiomyopathy
22_33278758_33278817_DEL_1	22	33278758	33278817	-60	DEL	SYN3
22_10729168_10729168_INS_1	22	10729168	10729168	54	INS
22_10729223_10729223_INS_1	22	10729223	10729223	87	INS
22_10729323_10729323_INS_1	22	10729323	10729323	68	INS
22_10729917_10729917_INS_1	22	10729917	10729917	55	INS
22_10729582_10729582_INS_1	22	10729582	10729582	190	INS
22_10729529_10729529_INS_1	22	10729529	10729529	105	INS
22_10729606_10729606_INS_1	22	10729606	10729606	119	INS
22_18548077_18548418_DEL_1	22	18548077	18548418	-342	DEL	MICAL3	Total cholesterol measurement
22_10729634_10729634_INS_1	22	10729634	10729634	274	INS
22_10729638_10729638_INS_1	22	10729638	10729638	61	INS
22_10729654_10729654_INS_1	22	10729654	10729654	65	INS
22_10729665_10729665_INS_1	22	10729665	10729665	105	INS
22_18548513_18548513_INS_1	22	18548513	18548513	81	INS	MICAL3	Total cholesterol measurement
22_40642281_40642281_INS_1	22	40642281	40642281	90	INS	TNRC6B	Pulse pressure measurement; Systolic blood pressure; Total cholesterol measurement
3_127073486_127073566_DEL_1	3	127073486	127073566	-81	DEL	KALRN	Coronary artery disease; Intracranial aneurysm; Stroke; Systolic blood pressure
3_200191699_200192235_DEL_1	3	200191699	200192235	-537	DEL
3_7796383_7796383_INS_1	3	7796383	7796383	540	INS
3_90480674_90480850_DEL_1	3	90480674	90480850	-177	DEL
3_96265375_96265715_DEL_1	3	96265375	96265715	-341	DEL
3_91433312_91436710_DEL_1	3	91433312	91436710	-3399	DEL
3_196955715_196955807_DEL_1	3	196955715	196955807	-93	DEL	LINC02037
3_38089306_38089306_INS_1	3	38089306	38089306	147	INS	DLEC1	Dilated cardiomyopathy; Ischemic stroke
3_84677820_84677820_INS_1	3	84677820	84677820	60	INS
3_35540632_35540632_INS_1	3	35540632	35540632	75	INS
3_80993646_80993646_INS_1	3	80993646	80993646	59	INS
3_15595162_15595162_INS_1	3	15595162	15595162	280	INS	HACL1	High density lipoprotein cholesterol measurement; Triglyceride measurement
3_198210857_198210857_INS_1	3	198210857	198210857		INS
3_38089905_38089994_DEL_1	3	38089905	38089994	-90	DEL	DLEC1	Dilated cardiomyopathy; Ischemic stroke
3_60904057_60904057_INS_1	3	60904057	60904057	196	INS	FHIT	Ataxia telangiectasia; Stroke
3_96625230_96625230_INS_1	3	96625230	96625230	173	INS	PROS1	Hypertrophic cardiomyopathy; Thrombosis
3_158441919_158441919_INS_1	3	158441919	158441919	182	INS	PLCH1	Ataxia telangiectasia; Kawasaki disease; Total cholesterol measurement; Triglyceride measurement
3_200250554_200250554_INS_1	3	200250554	200250554	107	INS	BDH1	Kawasaki disease
4_154713988_154713988_INS_1	4	154713988	154713988	66	INS
4_190651934_190651934_INS_1	4	190651934	190651934	68	INS
4_184579645_184579645_INS_1	4	184579645	184579645	51	INS
4_3745194_3745194_INS_1	4	3745194	3745194	87	INS
4_20634163_20634163_INS_1	4	20634163	20634163	341	INS
4_184580205_184580205_INS_1	4	184580205	184580205	102	INS
4_184420732_184420842_DEL_1	4	184420732	184420842	-111	DEL	LINC00290
4_139696821_139697001_DEL_1	4	139696821	139697001	-181	DEL
4_55111172_55111172_INS_1	4	55111172	55111172	2550	INS
4_55113550_55113550_INS_1	4	55113550	55113550	1192	INS
4_55113596_55113596_INS_1	4	55113596	55113596	1358	INS
4_55114351_55114351_INS_1	4	55114351	55114351	2550	INS
4_87802148_87802148_INS_1	4	87802148	87802148	60	INS
4_193206557_193206650_DEL_1	4	193206557	193206650	-94	DEL	FRG1-DT	Myocardial infarction
4_3490130_3490192_DEL_1	4	3490130	3490192	-63	DEL	DOK7	High density lipoprotein cholesterol measurement; High density lipoprotein particle size measurement; Hypercholesterolemia; Low density lipoprotein cholesterol measurement; Pulse pressure measurement; Systolic blood pressure; Total cholesterol measurement; Triglyceride measurement; Very low density lipoprotein cholesterol measurement; Very low density lipoprotein particle size measurement
4_191794652_191794652_INS_1	4	191794652	191794652	282	INS	LINC01060
4_68412373_68412373_INS_1	4	68412373	68412373	96	INS	LINC02232
4_3511648_3511700_DEL_1	4	3511648	3511700	-53	DEL	LRPAP1	Kawasaki disease; Low density lipoprotein cholesterol measurement; Pulse pressure measurement; Systolic blood pressure; Total cholesterol measurement; Triglyceride measurement; Very low density lipoprotein cholesterol measurement; Very low density lipoprotein particle size measurement
4_3511752_3511752_INS_1	4	3511752	3511752	53	INS	LRPAP1	Kawasaki disease; Low density lipoprotein cholesterol measurement; Pulse pressure measurement; Systolic blood pressure; Total cholesterol measurement; Triglyceride measurement; Very low density lipoprotein cholesterol measurement; Very low density lipoprotein particle size measurement
4_5034157_5034157_INS_1	4	5034157	5034157	217	INS	STK32B
4_193346198_193346410_DEL_1	4	193346198	193346410	-213	DEL
4_36069410_36069410_INS_1	4	36069410	36069410	62	INS	ARAP2	Ataxia telangiectasia
4_65071277_65071277_INS_1	4	65071277	65071277	554	INS	ADGRL3	Aortic dissection; Carotid artery disease; Intracranial aneurysm
4_135081909_135081909_INS_1	4	135081909	135081909	2491	INS	SNHG27
4_153574721_153574721_INS_1	4	153574721	153574721	262	INS	DCLK2	Ataxia telangiectasia; Diastolic blood pressure; Hypertrophic cardiomyopathy; Systolic blood pressure; Total cholesterol measurement
4_184580108_184580108_INS_1	4	184580108	184580108	255	INS
4_175946123_175946123_INS_1	4	175946123	175946123	70	INS	GALNTL6
4_3509424_3509478_DEL_1	4	3509424	3509478	-55	DEL	LRPAP1	Kawasaki disease; Low density lipoprotein cholesterol measurement; Pulse pressure measurement; Systolic blood pressure; Total cholesterol measurement; Triglyceride measurement; Very low density lipoprotein cholesterol measurement; Very low density lipoprotein particle size measurement
4_191793077_191793077_INS_1	4	191793077	191793077	171	INS	LINC01060
4_191793302_191793302_INS_1	4	191793302	191793302	58	INS	LINC01060
4_191793475_191793475_INS_1	4	191793475	191793475	57	INS	LINC01060
4_191793694_191793694_INS_1	4	191793694	191793694	229	INS	LINC01060
4_153575199_153575199_INS_1	4	153575199	153575199	611	INS	DCLK2	Ataxia telangiectasia; Diastolic blood pressure; Hypertrophic cardiomyopathy; Systolic blood pressure; Total cholesterol measurement
5_16921984_16921984_INS_1	5	16921984	16921984	78	INS
5_86392399_86392399_INS_1	5	86392399	86392399	180	INS
5_106093873_106093873_INS_1	5	106093873	106093873	54	INS
5_134567133_134567133_INS_1	5	134567133	134567133	6706	INS
5_14573701_14573701_INS_1	5	14573701	14573701	646	INS
5_14574013_14574013_INS_1	5	14574013	14574013	382	INS
5_145474477_145474526_DEL_1	5	145474477	145474526	-50	DEL
5_17813435_17813564_DEL_1	5	17813435	17813564	-130	DEL	LINC02223
5_181190785_181190785_INS_1	5	181190785	181190785	124	INS	FLT4	Tetralogy of fallot
5_170995564_170995564_INS_1	5	170995564	170995564	52	INS	KCNIP1	Hypertension; Hypertrophic cardiomyopathy; Myocarditis
5_29037966_29037966_INS_1	5	29037966	29037966	173	INS	LINC02109
5_11178500_11178500_INS_1	5	11178500	11178500	112	INS	CTNND2	Ataxia telangiectasia
5_369659_369659_INS_1	5	369659	369659	245	INS	AHRR	Systolic blood pressure
5_559166_559294_DEL_1	5	559166	559294	-129	DEL
5_95787347_95792136_DEL_1	5	95787347	95792136	-4790	DEL
5_95792138_95792191_DEL_1	5	95792138	95792191	-54	DEL
5_145719018_145719018_INS_1	5	145719018	145719018	216	INS
6_99126980_99126980_INS_1	6	99126980	99126980	80	INS
6_160957653_160957653_INS_1	6	160957653	160957653	141	INS
6_160957917_160957917_INS_1	6	160957917	160957917	84	INS
6_228323_228323_INS_1	6	228323	228323	228	INS
6_96238488_96238488_INS_1	6	96238488	96238488	58	INS
6_171580007_171580007_INS_1	6	171580007	171580007	264	INS
6_96239130_96239285_DEL_1	6	96239130	96239285	-156	DEL
6_172120534_172120534_INS_1	6	172120534	172120534	1246	INS
6_55939459_55939459_INS_1	6	55939459	55939459	76	INS	COL21A1	Atherosclerosis; Diastolic blood pressure; Dilated cardiomyopathy; Pulse pressure measurement; Systolic blood pressure; Tetralogy of fallot
6_63099170_63099170_INS_1	6	63099170	63099170	52	INS	KHDRBS2	Ataxia telangiectasia; Systolic blood pressure
6_169903673_169903673_INS_1	6	169903673	169903673	52	INS	SMOC2	Abdominal aortic aneurysm; Biventricular heart failure; Dilated cardiomyopathy; Heart failure; Hypertrophic cardiomyopathy; Intracranial aneurysm; Left ventricle heart failure; Myocardial infarction
6_170678492_170678492_INS_1	6	170678492	170678492	63	INS
6_55938944_55938944_INS_1	6	55938944	55938944	51	INS	COL21A1	Atherosclerosis; Diastolic blood pressure; Dilated cardiomyopathy; Pulse pressure measurement; Systolic blood pressure; Tetralogy of fallot
6_55939322_55939322_INS_1	6	55939322	55939322	98	INS	COL21A1	Atherosclerosis; Diastolic blood pressure; Dilated cardiomyopathy; Pulse pressure measurement; Systolic blood pressure; Tetralogy of fallot
6_171596461_171596622_DEL_1	6	171596461	171596622	-162	DEL
6_124037458_124037507_DEL_1	6	124037458	124037507	-50	DEL
7_150234990_150234990_INS_1	7	150234990	150234990	175	INS
7_160390959_160390959_INS_1	7	160390959	160390959	93	INS
7_150234768_150234942_DEL_1	7	150234768	150234942	-175	DEL
7_308216_308216_INS_1	7	308216	308216	92	INS	FAM20C	Aortic dissection; Kawasaki disease
7_4094619_4094619_INS_1	7	4094619	4094619	220	INS	SDK1	Aortic dissection; Atherosclerosis; Hypertension; Intracranial aneurysm; Myocardial ischemia; Systolic blood pressure
7_8271488_8271488_INS_1	7	8271488	8271488	60	INS	ICA1
7_40535010_40535010_INS_1	7	40535010	40535010	57	INS	SUGCT	Pulse pressure measurement; Systolic blood pressure
7_150235002_150235228_DEL_1	7	150235002	150235228	-227	DEL
7_54705958_54705958_INS_1	7	54705958	54705958	64	INS	VSTM2A
7_159476977_159476977_INS_1	7	159476977	159476977	190	INS	PTPRN2	Aneurysm; Ataxia telangiectasia; Biventricular heart failure; Left ventricle heart failure; Myocarditis
7_159477486_159477486_INS_1	7	159477486	159477486	420	INS	PTPRN2	Aneurysm; Ataxia telangiectasia; Biventricular heart failure; Left ventricle heart failure; Myocarditis
7_58401949_58401949_INS_1	7	58401949	58401949	50	INS
7_58402062_58402062_INS_1	7	58402062	58402062	75	INS
7_151219708_151219788_DEL_1	7	151219708	151219788	-81	DEL
7_58402486_58402486_INS_1	7	58402486	58402486	71	INS
7_58402867_58402867_INS_1	7	58402867	58402867	55	INS
7_58403647_58403647_INS_1	7	58403647	58403647	105	INS
7_64039583_64039583_INS_1	7	64039583	64039583		INS
7_103101148_103101148_INS_1	7	103101148	103101148	70	INS
7_150234756_150234756_INS_1	7	150234756	150234756	227	INS
7_160391310_160391371_DEL_1	7	160391310	160391371	-62	DEL
7_58402321_58402321_INS_1	7	58402321	58402321	112	INS
7_58401613_58401613_INS_1	7	58401613	58401613	57	INS
7_58396665_58396665_INS_1	7	58396665	58396665	195	INS
7_58403539_58403633_DEL_1	7	58403539	58403633	-95	DEL
7_58404360_58404419_DEL_1	7	58404360	58404419	-60	DEL
7_129420084_129420151_DEL_1	7	129420084	129420151	-68	DEL
7_260702_260702_INS_1	7	260702	260702	450	INS
7_37638851_37638851_INS_1	7	37638851	37638851	204	INS
7_56325054_56325054_INS_1	7	56325054	56325054	52	INS
7_58392736_58392736_INS_1	7	58392736	58392736	1488	INS
7_58392879_58392879_INS_1	7	58392879	58392879	999	INS
7_58392904_58392904_INS_1	7	58392904	58392904	630	INS
7_58393003_58393003_INS_1	7	58393003	58393003	95	INS
7_14601687_14601818_DEL_1	7	14601687	14601818	-132	DEL	DGKB	Atrial fibrillation
7_58401345_58401345_INS_1	7	58401345	58401345	125	INS
7_24865662_24868997_DEL_1	7	24865662	24868997	-3336	DEL	GSDME	Myocardial infarction; Systolic blood pressure
7_58393021_58393021_INS_1	7	58393021	58393021	604	INS
7_58393036_58393036_INS_1	7	58393036	58393036	460	INS
7_58394623_58394623_INS_1	7	58394623	58394623	1488	INS
7_58394913_58394913_INS_1	7	58394913	58394913	604	INS
7_58394924_58394924_INS_1	7	58394924	58394924	50	INS
7_58395385_58395385_INS_1	7	58395385	58395385	2996	INS
7_58396236_58396236_INS_1	7	58396236	58396236	480	INS
7_159291872_159292362_DEL_1	7	159291872	159292362	-491	DEL	PTPRN2	Aneurysm; Ataxia telangiectasia; Biventricular heart failure; Left ventricle heart failure; Myocarditis
7_58396248_58396248_INS_1	7	58396248	58396248	260	INS
7_58396377_58396377_INS_1	7	58396377	58396377	1473	INS
7_58396477_58396477_INS_1	7	58396477	58396477	1344	INS
7_44385808_44385882_DEL_1	7	44385808	44385882	-75	DEL	CAMK2B	Ataxia telangiectasia; Dilated cardiomyopathy; Total cholesterol measurement; Triglyceride measurement
7_58396200_58396200_INS_1	7	58396200	58396200	255	INS
8_771236_771236_INS_1	8	771236	771236	159	INS	DLGAP2	Ataxia telangiectasia
8_37679173_37679259_DEL_1	8	37679173	37679259	-87	DEL
8_727246_727246_INS_1	8	727246	727246	51	INS	DLGAP2	Ataxia telangiectasia
8_129107832_129107832_INS_1	8	129107832	129107832	59	INS	PVT1	Aortic dissection; Atherosclerosis; Atrial fibrillation; Coronary artery disease; Kawasaki disease
8_25491120_25491120_INS_1	8	25491120	25491120	224	INS	DOCK5	Coronary artery disease; Kawasaki disease; Left ventricle heart failure; Myocardial infarction
8_98712828_98712917_DEL_1	8	98712828	98712917	-90	DEL
8_41210118_41210201_DEL_1	8	41210118	41210201	-84	DEL
8_1864145_1864196_DEL_1	8	1864145	1864196	-52	DEL	MYOM2	Dilated cardiomyopathy
8_144636802_144636802_INS_1	8	144636802	144636802	322	INS	ZC3H3	Kawasaki disease
8_1182919_1182919_INS_1	8	1182919	1182919	138	INS	DLGAP2	Ataxia telangiectasia
9_16919857_16919999_DEL_1	9	16919857	16919999	-143	DEL
9_44807994_44807994_INS_1	9	44807994	44807994	2848	INS
9_48495170_48495170_INS_1	9	48495170	48495170	60	INS
9_48520430_48520430_INS_1	9	48520430	48520430	1655	INS
9_48783361_48783361_INS_1	9	48783361	48783361	95	INS
9_120416938_120416938_INS_1	9	120416938	120416938	71	INS
9_48495102_48495102_INS_1	9	48495102	48495102	921	INS
9_863295_863295_INS_1	9	863295	863295	116	INS	DMRT1
9_139115683_139115683_INS_1	9	139115683	139115683	88	INS
9_83431708_83431996_DEL_1	9	83431708	83431996	-289	DEL	TRPM3	Aortic dissection; Myocardial ischemia
9_48491064_48491248_DEL_1	9	48491064	48491248	-185	DEL
9_48491567_48491815_DEL_1	9	48491567	48491815	-249	DEL
9_48491973_48492197_DEL_1	9	48491973	48492197	-225	DEL
9_48492346_48492995_DEL_1	9	48492346	48492995	-650	DEL
9_48493689_48493783_DEL_1	9	48493689	48493783	-95	DEL
9_48493956_48494395_DEL_1	9	48493956	48494395	-440	DEL
9_150077522_150077522_INS_1	9	150077522	150077522	154	INS	EHMT1
9_48771354_48772079_DEL_1	9	48771354	48772079	-726	DEL
X_51448568_51448568_INS_1	X	51448568	51448568	63	INS
X_51448439_51448439_INS_1	X	51448439	51448439	118	INS
X_51448470_51448470_INS_1	X	51448470	51448470	60	INS
X_51448481_51448481_INS_1	X	51448481	51448481	52	INS
X_51448502_51448502_INS_1	X	51448502	51448502	249	INS
X_51448511_51448511_INS_1	X	51448511	51448511	137	INS
X_51448517_51448517_INS_1	X	51448517	51448517	130	INS
X_51448523_51448523_INS_1	X	51448523	51448523	878	INS
X_51448615_51448615_INS_1	X	51448615	51448615	439	INS
X_51448600_51448600_INS_1	X	51448600	51448600	116	INS
X_51448592_51448592_INS_1	X	51448592	51448592	62	INS
X_51448589_51448589_INS_1	X	51448589	51448589	229	INS
X_51448582_51448582_INS_1	X	51448582	51448582	96	INS
X_51448430_51448430_INS_1	X	51448430	51448430	89	INS
X_51448531_51448531_INS_1	X	51448531	51448531	203	INS
X_51448535_51448535_INS_1	X	51448535	51448535	299	INS
X_51448540_51448540_INS_1	X	51448540	51448540	543	INS
X_51448546_51448546_INS_1	X	51448546	51448546	239	INS
X_51448551_51448551_INS_1	X	51448551	51448551	232	INS
X_51448572_51448572_INS_1	X	51448572	51448572	71	INS
X_51448415_51448415_INS_1	X	51448415	51448415	285	INS
X_51420110_51420110_INS_1	X	51420110	51420110	180	INS
X_51441463_51441463_INS_1	X	51441463	51441463	52	INS
X_139039569_139041099_DEL_1	X	139039569	139041099	-1531	DEL	LINC00632	Cerebral cavernous malformation; Intracranial aneurysm; Left ventricle heart failure
X_139041102_139042377_DEL_1	X	139041102	139042377	-1276	DEL	LINC00632	Cerebral cavernous malformation; Intracranial aneurysm; Left ventricle heart failure
X_56515444_56515444_INS_1	X	56515444	56515444	82	INS
X_52111753_52111851_DEL_1	X	52111753	52111851	-99	DEL
X_51431416_51431477_DEL_1	X	51431416	51431477	-62	DEL
X_51428592_51428642_DEL_1	X	51428592	51428642	-51	DEL
X_51422986_51423035_DEL_1	X	51422986	51423035	-50	DEL
X_1560660_1560719_DEL_1	X	1560660	1560719	-60	DEL
X_51448683_51448683_INS_1	X	51448683	51448683	55	INS
X_51448681_51448681_INS_1	X	51448681	51448681	113	INS
X_51448677_51448677_INS_1	X	51448677	51448677	106	INS
X_51448673_51448673_INS_1	X	51448673	51448673	66	INS
X_699168_699168_INS_1	X	699168	699168	59	INS
X_1824141_1824141_INS_1	X	1824141	1824141	168	INS
X_1824248_1824248_INS_1	X	1824248	1824248	97	INS
X_1903893_1903893_INS_1	X	1903893	1903893	192	INS
X_51419785_51419785_INS_1	X	51419785	51419785	8035	INS
X_51448619_51448619_INS_1	X	51448619	51448619	126	INS
X_51439671_51439671_INS_1	X	51439671	51439671	56	INS
X_51448421_51448421_INS_1	X	51448421	51448421	295	INS
X_51448658_51448658_INS_1	X	51448658	51448658	62	INS
Y_2062121_2062121_INS_1	Y	2062121	2062121	330	INS	DHRSX
Y_9669739_9669833_DEL_1	Y	9669739	9669833	-95	DEL	FAM197Y5
Y_1953118_1953293_DEL_1	Y	1953118	1953293	-176	DEL	DHRSX
Y_1952627_1952713_DEL_1	Y	1952627	1952713	-87	DEL	DHRSX
Y_9669739_9669833_DEL_1	Y	9669739	9669833	-95	DEL	FAM197Y7
Y_12533153_12533153_INS_1	Y	12533153	12533153	8518	INS
